# Large-scale empirical identification of candidate comparators for pharmacoepidemiological studies

**DOI:** 10.1101/2023.02.14.23285755

**Authors:** Justin Bohn, James P. Gilbert, Christopher Knoll, David M. Kern, Patrick B. Ryan

## Abstract

**Objectives:** The new user cohort design has emerged as a best practice for the estimation of drug effects from observational data. However, despite its advantages, this design requires the selection and evaluation of comparators for appropriateness, a process which can be challenging. In this paper, we introduce an empirical approach to rank candidate comparators in terms of their similarity to a target drug in high-dimensional covariate space.

**Methods:** We generated new user cohorts for each RxNorm ingredient in five administrative claims databases, then extracted aggregated pre-treatment covariate data for each cohort across five clinically oriented domains. We formed all pairs of cohorts with ≥ 1,000 patients and computed a scalar similarity score, defined as the average of cosine similarities computed within each domain, for each pair. Ranked lists of candidate comparators were then generated for each cohort.

**Results:** Across up to 1,350 cohorts forming 922,761 comparisons, drugs that were more similar in the ATC hierarchy had higher cohort similarity scores. The most similar candidate comparators for each of six example drugs corresponded to alternative treatments used in the target drug’s indication(s), and choosing the top-ranked comparator for randomly selected drugs tended to produce balance on a majority of covariates. This approach also ranked highly those comparators chosen in high quality published new user cohort design studies.

**Conclusion:** Empirical comparator recommendations may serve as a useful aid to investigators and could ultimately enable the automated generation of new user cohort design-derived evidence, a process that has previously been limited to self-controlled designs.

**KEY POINTS:** Empirical comparator recommendations based on similarity to a target cohort’s covariate profile can aid investigators in study design and align with subject matter knowledge and published literature.
