## Supplementary material: literature review results for "Large-scale empirical identification of candidate comparators for pharmacoepidemiological studies"

### Sheet: Similarity in Reviewed Lit.
PMID	First Author	Publication Year	Mapping	Verbatim Target	Adjudicated Target	Verbatim Comparator	Adjudicated Comparator	CCAE Similarity	CCAE Rank	MDCD Similarity	MDCD Rank	MDCR Similarity	MDCR Rank	JMDC Similarity	JMDC Rank	Optum Similarity	Optum Rank	Maximum Similarity	Minimum Rank	Average Similarity	Average Rank
34014506	Eworuke E	2021	Complete	Dabigatran	RxNorm - dabigatran etexilate	Apixaban	RxNorm - apixaban	0.904549	13	0.950062	20	0.930255	22	0.986781	4	0.911749	32	0.986781	4	0.936679	18.2
34014506	Eworuke E	2021	Complete	Rivaroxaban	RxNorm - rivaroxaban	Apixaban	RxNorm - apixaban	0.96215	1	0.987038	1	0.972858	3	0.997499	1	0.975938	2	0.997499	1	0.979097	1.6
34014506	Eworuke E	2021	Complete	Rivaroxaban	RxNorm - rivaroxaban	Dabigatran	RxNorm - dabigatran etexilate	0.900384	43	0.955102	19	0.960953	13	0.990894	2	0.93963	55	0.990894	2	0.949393	26.4
34014506	Eworuke E	2021	Complete	Rivaroxaban	RxNorm - rivaroxaban	Warfarin	RxNorm - warfarin	0.952785	3	0.964902	11	0.968382	5	0.96802	11	0.954151	16	0.968382	3	0.961648	9.2
32876659	Sun JW	2021	Complete	Citalopram	RxNorm - citalopram	Fluoxetine	RxNorm - fluoxetine	0.974564	8	0.969658	7	0.992725	4			0.975925	8	0.992725	4	0.978218	6.75
32876659	Sun JW	2021	Complete	Escitalopram	RxNorm - escitalopram	Fluoxetine	RxNorm - fluoxetine	0.989274	2	0.985847	2	0.993544	2			0.989228	2	0.993544	2	0.989473	2
32876659	Sun JW	2021	Complete	Fluvoxamine	RxNorm - fluvoxamine	Fluoxetine	RxNorm - fluoxetine	0.930681	5	0.949145	7	0.955946	11			0.940558	6	0.955946	5	0.944082	7.25
32876659	Sun JW	2021	Complete	Paroxetine	RxNorm - paroxetine	Fluoxetine	RxNorm - fluoxetine	0.968954	9	0.958248	19	0.990283	3			0.977303	8	0.990283	3	0.973697	9.75
32876659	Sun JW	2021	Complete	Sertraline	RxNorm - sertraline	Fluoxetine	RxNorm - fluoxetine	0.992812	2	0.993309	1	0.993158	3			0.989491	2	0.993309	1	0.992192	2
33730412	Tave A	2021	Complete	dronedarone	RxNorm - dronedarone	amiodarone	RxNorm - amiodarone	0.961224	8	0.954751	7	0.978674	7			0.975992	7	0.978674	7	0.96766	7.25
33730412	Tave A	2021	Complete	dronedarone	RxNorm - dronedarone	flecainide	RxNorm - flecainide	0.974715	5	0.946578	9	0.984988	4			0.981846	4	0.984988	4	0.972032	5.5
33730412	Tave A	2021	Complete	dronedarone	RxNorm - dronedarone	sotalol	RxNorm - sotalol	0.992657	2	0.98258	2	0.99484	1			0.995212	1	0.995212	1	0.991322	1.5
36170656	Abrahami D	2022	Complete	SGLT2 inhibitors	ATC - Sodium-glucose co-transporter 2 (SGLT2) inhibitors	GLP-1RAs	ATC - Glucagon-like peptide-1 (GLP-1) analogues	0.985799	1	0.994687	1	0.985617	1	0.990011	8	0.988544	1	0.994687	1	0.988932	2.4
35909259	Ajao A	2022	Complete	Apixaban	RxNorm - apixaban	Warfarin	RxNorm - warfarin	0.879233	136	0.951084	21	0.914443	163	0.975784	11	0.902678	168	0.975784	11	0.924644	99.8
35909259	Ajao A	2022	Complete	Dabigatran	RxNorm - dabigatran etexilate	Apixaban	RxNorm - apixaban	0.904549	13	0.950062	20	0.930255	22	0.986781	4	0.911749	32	0.986781	4	0.936679	18.2
35909259	Ajao A	2022	Complete	Dabigatran	RxNorm - dabigatran etexilate	Warfarin	RxNorm - warfarin	0.900675	14	0.972585	6	0.96901	8	0.954331	12	0.96591	5	0.972585	5	0.952502	9
35909259	Ajao A	2022	Complete	Rivaroxaban	RxNorm - rivaroxaban	Apixaban	RxNorm - apixaban	0.96215	1	0.987038	1	0.972858	3	0.997499	1	0.975938	2	0.997499	1	0.979097	1.6
35909259	Ajao A	2022	Complete	Rivaroxaban	RxNorm - rivaroxaban	Dabigatran	RxNorm - dabigatran etexilate	0.900384	43	0.955102	19	0.960953	13	0.990894	2	0.93963	55	0.990894	2	0.949393	26.4
35909259	Ajao A	2022	Complete	Rivaroxaban	RxNorm - rivaroxaban	Warfarin	RxNorm - warfarin	0.952785	3	0.964902	11	0.968382	5	0.96802	11	0.954151	16	0.968382	3	0.961648	9.2
35880517	Desai R	2022	Complete	Beta blockers	ATC - Beta blocking agents	Aldosterone antagonists	ATC - Aldosterone antagonists	0.756838	359	0.900339	79	0.851758	330	0.838241	102	0.84654	117	0.900339	79	0.838743	197.4
36315950	Lau WCY	2022	Complete	Apixaban	RxNorm - apixaban	Dabigatran	RxNorm - dabigatran etexilate	0.904549	69	0.950062	23	0.930255	56	0.986781	4	0.911749	105	0.986781	4	0.936679	51.4
36315950	Lau WCY	2022	Complete	Apixaban	RxNorm - apixaban	Edoxaban	RxNorm - edoxaban							0.987579	3	0.973012	2	0.987579	2	0.980295	2.5
36315950	Lau WCY	2022	Complete	Apixaban	RxNorm - apixaban	Rivaroxaban	RxNorm - rivaroxaban	0.96215	1	0.987038	1	0.972858	1	0.997499	1	0.975938	1	0.997499	1	0.979097	1
36315950	Lau WCY	2022	Complete	Dabigatran	RxNorm - dabigatran etexilate	Edoxaban	RxNorm - edoxaban							0.959661	11	0.951368	9	0.959661	9	0.955514	10
36315950	Lau WCY	2022	Complete	Dabigatran	RxNorm - dabigatran etexilate	Rivaroxaban	RxNorm - rivaroxaban	0.900384	15	0.955102	13	0.960953	12	0.990894	2	0.93963	14	0.990894	2	0.949393	11.2
36315950	Lau WCY	2022	Complete	Rivaroxaban	RxNorm - rivaroxaban	Edoxaban	RxNorm - edoxaban							0.979778	9	0.979692	1	0.979778	1	0.979735	5
35289881	Pawar A	2022	Complete	Apixaban	RxNorm - apixaban	Rivaroxaban	RxNorm - rivaroxaban	0.96215	1	0.987038	1	0.972858	1	0.997499	1	0.975938	1	0.997499	1	0.979097	1
35289881	Pawar A	2022	Complete	Apixaban	RxNorm - apixaban	Warfarin	RxNorm - warfarin	0.879233	136	0.951084	21	0.914443	163	0.975784	11	0.902678	168	0.975784	11	0.924644	99.8
35289881	Pawar A	2022	Complete	Rivaroxaban	RxNorm - rivaroxaban	Warfarin	RxNorm - warfarin	0.952785	3	0.964902	11	0.968382	5	0.96802	11	0.954151	16	0.968382	3	0.961648	9.2
36351880	Lyons JG	2023	Complete	topiramate	RxNorm - topiramate	lamotrigine	RxNorm - lamotrigine	0.845864	167	0.920822	59	0.944131	38	0.934354	6	0.891927	79	0.944131	6	0.90742	69.8
34236595	Hoffman V	2021	Partial	mirabegron	RxNorm - mirabegron	antimuscarinics (darifenacin, fesoterodine, oxybutynin, solifenacin, tolterodine, trospium)	RxNorm - darifenacin	0.900632	7	0.931287	82	0.925594	52			0.855072	280	0.931287	7	0.903146	105.25
34236595	Hoffman V	2021	Partial	mirabegron	RxNorm - mirabegron	antimuscarinics (darifenacin, fesoterodine, oxybutynin, solifenacin, tolterodine, trospium)	RxNorm - fesoterodine	0.943089	4	0.974332	2	0.949038	4	0.994349	1	0.921338	53	0.994349	1	0.956429	12.8
34236595	Hoffman V	2021	Partial	mirabegron	RxNorm - mirabegron	antimuscarinics (darifenacin, fesoterodine, oxybutynin, solifenacin, tolterodine, trospium)	RxNorm - oxybutynin	0.932762	5	0.959186	4	0.960716	2	0.899773	7	0.950704	3	0.960716	2	0.940628	4.2
34236595	Hoffman V	2021	Partial	mirabegron	RxNorm - mirabegron	antimuscarinics (darifenacin, fesoterodine, oxybutynin, solifenacin, tolterodine, trospium)	RxNorm - solifenacin	0.950226	3	0.970951	3	0.952926	3	0.98305	3	0.955648	2	0.98305	2	0.96256	2.8
34236595	Hoffman V	2021	Partial	mirabegron	RxNorm - mirabegron	antimuscarinics (darifenacin, fesoterodine, oxybutynin, solifenacin, tolterodine, trospium)	RxNorm - tolterodine	0.921545	6	0.946382	24	0.926924	39	0.985652	2	0.878955	159	0.985652	2	0.931892	46
34236595	Hoffman V	2021	Partial	mirabegron	RxNorm - mirabegron	antimuscarinics (darifenacin, fesoterodine, oxybutynin, solifenacin, tolterodine, trospium)	RxNorm - trospium	0.974702	1	0.986218	1	0.978053	1			0.948948	4	0.986218	1	0.97198	1.75
33523098	Simmering JE	2021	Partial	terazosin/doxazosin/alfuzosin	RxNorm - alfuzosin	tamsulosin	RxNorm - tamsulosin	0.890013	5	0.934232	5	0.971347	4			0.950522	4	0.971347	4	0.936529	4.5
33523098	Simmering JE	2021	Partial	terazosin/doxazosin/alfuzosin	RxNorm - doxazosin	tamsulosin	RxNorm - tamsulosin	0.853065	209	0.91188	181	0.956598	14	0.858197	223	0.944454	26	0.956598	14	0.904839	130.6
33523098	Simmering JE	2021	Partial	terazosin/doxazosin/alfuzosin	RxNorm - terazosin	tamsulosin	RxNorm - tamsulosin	0.87486	108	0.932619	32	0.967901	2			0.946529	4	0.967901	2	0.930477	36.5
34668928	Assimon MM	2022	Partial	fluoroquinolone (levofloxacin or moxifloxacin)	RxNorm - levofloxacin	amoxicillin-based (amoxicillin or amoxicillin with clavulanic acid) antibiotic	RxNorm - amoxicillin	0.890131	55	0.778557	933	0.957468	25	0.938156	28	0.904811	194	0.957468	25	0.893824	247
34668928	Assimon MM	2022	Partial	fluoroquinolone (levofloxacin or moxifloxacin)	RxNorm - moxifloxacin	amoxicillin-based (amoxicillin or amoxicillin with clavulanic acid) antibiotic	RxNorm - amoxicillin	0.894226	55	0.857569	62	0.892974	64	0.883304	109	0.894336	62	0.894336	55	0.884482	70.4
35761158	Beau-Lejdstrom R	2022	Partial	Levetiracetam	RxNorm - levetiracetam	Comparator antiseizure medication	RxNorm - carbamazepine	0.886815	8	0.905146	12	0.905683	181	0.907684	10	0.904678	75	0.907684	8	0.902001	57.2
35761158	Beau-Lejdstrom R	2022	Partial	Levetiracetam	RxNorm - levetiracetam	Comparator antiseizure medication	RxNorm - ethosuximide	0.75762	855	0.783816	796					0.655694	1289	0.783816	796	0.732377	980
35761158	Beau-Lejdstrom R	2022	Partial	Levetiracetam	RxNorm - levetiracetam	Comparator antiseizure medication	RxNorm - lacosamide	0.965413	3	0.971422	3	0.982995	1	0.987691	1	0.977365	1	0.987691	1	0.976977	1.8
35761158	Beau-Lejdstrom R	2022	Partial	Levetiracetam	RxNorm - levetiracetam	Comparator antiseizure medication	RxNorm - lamotrigine	0.825117	159	0.854216	234	0.949383	5	0.854727	103	0.828603	657	0.949383	5	0.862409	231.6
35761158	Beau-Lejdstrom R	2022	Partial	Levetiracetam	RxNorm - levetiracetam	Comparator antiseizure medication	RxNorm - oxcarbazepine	0.887299	6	0.864741	130	0.94975	4			0.892779	134	0.94975	4	0.898642	68.5
35761158	Beau-Lejdstrom R	2022	Partial	Levetiracetam	RxNorm - levetiracetam	Comparator antiseizure medication	RxNorm - phenobarbital	0.799314	418	0.909833	9	0.854468	630	0.887466	15	0.796053	888	0.909833	9	0.849427	392
35761158	Beau-Lejdstrom R	2022	Partial	Levetiracetam	RxNorm - levetiracetam	Comparator antiseizure medication	RxNorm - phenytoin	0.974215	1	0.9782	1	0.973574	2	0.982083	3	0.959323	3	0.982083	1	0.973479	2
35761158	Beau-Lejdstrom R	2022	Partial	Levetiracetam	RxNorm - levetiracetam	Comparator antiseizure medication	RxNorm - pregabalin	0.83074	117	0.849834	265	0.899931	225	0.812671	552	0.895095	122	0.899931	117	0.857654	256.2
35761158	Beau-Lejdstrom R	2022	Partial	Levetiracetam	RxNorm - levetiracetam	Comparator antiseizure medication	RxNorm - topiramate	0.832078	109	0.853476	243	0.900225	224	0.932882	8	0.831628	632	0.932882	8	0.870058	243.2
35761158	Beau-Lejdstrom R	2022	Partial	Levetiracetam	RxNorm - levetiracetam	Comparator antiseizure medication	RxNorm - valproate	0.882209	9	0.899879	14	0.937527	13	0.888163	14	0.934921	9	0.937527	9	0.90854	11.8
35761158	Beau-Lejdstrom R	2022	Partial	Levetiracetam	RxNorm - levetiracetam	Comparator antiseizure medication	RxNorm - zonisamide	0.886868	7	0.948076	4	0.93871	11	0.967367	4	0.884448	184	0.967367	4	0.925094	42
36251288	Doege C	2022	Partial	Angiotension receptor blockers	ATC - Angiotensin II receptor blockers (ARBs), plain	Calcium channel blockers	ATC - ACE inhibitors and calcium channel blockers	0.982558	17	0.977956	26	0.981686	20	0.996302	6	0.978593	29	0.996302	6	0.983419	19.6
36251288	Doege C	2022	Partial	Angiotension receptor blockers	ATC - Angiotensin II receptor blockers (ARBs), plain	Beta-blockers	ATC - Beta blocking agents	0.85215	240	0.930656	95	0.887535	473	0.846456	182	0.886973	333	0.930656	95	0.880754	264.6
36251288	Doege C	2022	Partial	Angiotension receptor blockers	ATC - Angiotensin II receptor blockers (ARBs), plain	Calcium channel blockers	ATC - Beta blocking agents and calcium channel blockers	0.984424	14	0.982451	11	0.98475	13	0.997224	5	0.986414	9	0.997224	5	0.987053	10.4
36251288	Doege C	2022	Partial	Angiotension receptor blockers	ATC - Angiotensin II receptor blockers (ARBs), plain	Calcium channel blockers	ATC - Calcium channel blockers and diuretics	0.98081	19	0.977054	29	0.983082	16	0.995713	8	0.984541	15	0.995713	8	0.98424	17.4
36940443	Sarayani A	2023	Partial	phentermine-topiramate	RxNorm - phentermine	topiramate	RxNorm - topiramate	0.863497	33	0.891472	26	0.932382	9			0.890361	8	0.932382	8	0.894428	19
35871766	Suarez EA	2023	Partial	Fluoroquinolone exposed	ATC - Fluoroquinolones	Cephalosporin exposed	ATC - First-generation cephalosporins	0.917149	70	0.943847	44	0.943457	123	0.920376	222	0.947405	60	0.947405	44	0.934447	103.8
35871766	Suarez EA	2023	Partial	Fluoroquinolone exposed	ATC - Fluoroquinolones	Cephalosporin exposed	ATC - Fourth-generation cephalosporins	0.813025	720	0.798602	926	0.885641	785	0.88456	458	0.854669	823	0.885641	458	0.847299	742.4
35871766	Suarez EA	2023	Partial	Fluoroquinolone exposed	ATC - Fluoroquinolones	Cephalosporin exposed	ATC - Other cephalosporins and penems	0.916694	73	0.942043	56	0.943256	125	0.938874	76	0.936238	120	0.943256	56	0.935421	90
35871766	Suarez EA	2023	Partial	Fluoroquinolone exposed	ATC - Fluoroquinolones	Cephalosporin exposed	ATC - Second-generation cephalosporins	0.928046	42	0.950818	22	0.944258	113	0.940421	62	0.953803	36	0.953803	22	0.943469	55
35871766	Suarez EA	2023	Partial	Fluoroquinolone exposed	ATC - Fluoroquinolones	Cephalosporin exposed	ATC - Third-generation cephalosporins	0.932647	22	0.962755	4	0.940264	145	0.950694	18	0.955124	27	0.962755	4	0.948296	43.2
